# Genome sequencing as a first-line diagnostic test for hospitalized newborns

**DOI:** 10.1101/2021.08.31.21262633

**Authors:** Kevin M. Bowling, Michelle L. Thompson, Candice R. Finnila, Susan M. Hiatt, Donald R. Latner, Michelle D. Amaral, James M.J. Lawlor, Kelly M. East, Meagan E. Cochran, Veronica Greve, Whitley V. Kelley, David E. Gray, Stephanie A. Felker, Hannah Meddaugh, Ashley Cannon, Amanda Luedecke, Kelly E. Jackson, Laura G. Hendon, Hillary M. Janani, Marla Johnston, Lee Ann Merin, Sarah L. Deans, Carly Tuura, Heather Williams, Kelly Laborde, Matthew B. Neu, Jessica Patrick-Esteve, Anna C.E. Hurst, Jegen Kandasamy, Wally Carlo, Kyle B. Brothers, Brian M. Kirmse, Renate Savich, Duane Superneau, Steven B. Spedale, Sara J. Knight, Gregory S. Barsh, Bruce R. Korf, Gregory M. Cooper

**Affiliations:** HudsonAlpha Institute for Biotechnology, Huntsville, AL; University of Alabama in Huntsville, Huntsville, AL; Children’s Hospital New Orleans, New Orleans, LA; University of Alabama at Birmingham, Birmingham, AL; University of Louisville, Louisville, KY; University of Mississippi Medical Center, Jackson, MS; Woman’s Hospital, Baton Rouge, LA; University of Utah Health, Salt Lake City, UT

**Keywords:** genome sequencing, newborns, utility, diagnostic yield, genetic diagnosis

## Abstract

**Purpose:** SouthSeq, a translational research study to perform genome sequencing (GS) for infants with symptoms suggestive of a genetic disorder, was conducted in NICUs in the Southeastern US. Recruitment targeted racial/ethnic minorities and rural, medically underserved areas that are historically under-represented in genomic medicine research.

**Methods:** GS and analysis were performed for 367 newborns to detect disease-causal genetic variation concurrent with standard of care evaluation and testing.

**Results:** Definitive diagnostic (DD) or likely diagnostic (LD) genetic findings were identified in 30% of newborns and 14% harbored an uncertain result. Only 39% of DD/LD findings were identified via concurrent standard of care suggesting that GS testing is better for obtaining early genetic diagnosis. We also identified phenotypes that correlate with the likelihood of receiving a DD/LD finding, such as craniofacial, ophthalmologic, auditory, skin, and hair abnormalities. We did not observe any differences in diagnostic rates between racial/ethnic groups.

**Conclusion:** We describe one of the largest to-date GS cohorts of ill newborns, enriched for African American and rural patients. Our results demonstrate the utility of GS as it provides early in life detection of clinically relevant genetic variation not identified via current standard clinical testing, particularly for newborns exhibiting certain phenotypic features.
