## Supplemental Table 1 for "Genome sequencing as a first-line diagnostic test for hospitalized newborns"

### Sheet: TableS1
	Total individuals	% total individuals
Craniofacial/Ophthalmologic/Auditory
Abnormality of the face (HP:0000271)	83	0.226158
Micrognathia (HP:0000347)	53	0.144414
Cleft palate (HP:0000175)	33	0.0899183
External ear malformation (HP:0008572)	23	0.0626703
Congenital hearing loss (HP:0000365)	16	0.0435967
Cleft lip (HP:0410030)	12	0.0326975
Coloboma (HP:0000589)	7	0.0190736
Macroglossia (HP:0000158)	5	0.013624
Congenital Cataract (HP:0000519)	3	0.00817439
Optic atrophy (HP:0000648)	2	0.00544959
Growth
Birth weight less than 10th percentile (HP:0001518)	64	0.174387
Birth length less than 3rd percentile (HP:0003561)	43	0.117166
Congenital microcephaly (HP:0011451)	27	0.0735695
Failure to thrive in infancy (HP:0001531)	27	0.0735695
Macrocephaly at birth (HP:0004488)	26	0.0708447
Macrosomia/ Birth weight > 90th percentile (HP:0001520)	16	0.0435967
Birth length greater than 97th percentile (HP:0003517)	6	0.0163488
Cardiac/Congenital heart malformations
ASD (HP:0001631)	59	0.160763
VSD (HP:0001629)	57	0.155313
Arrhythmia (HP:0011675)	20	0.0544959
Tetralogy of Fallot (HP:0001636)	14	0.0381471
Cardiomyopathy (HP:0001638)	14	0.0381471
Tetralogy of Fallot (HP:0001636)	14	0.0381471
Hypoplastic left heart (HP:0004383)	13	0.0354223
Coarctation of aorta (HP:0001680)	9	0.0245232
Prenatal
IUGR (HP:0001511)	80	0.217984
Polyhydramnios (HP:0001561)	59	0.160763
Oligohydramnios (HP:0001562)	26	0.0708447
Hydrops fetalis (HP:0001789)	15	0.0408719
Cystic hygroma (HP:0010878)	1	0.0027248
Skeletal/Limb abnormalities
Abnormality of limbs (HP:0040064)	36	0.0980926
Club foot (HP:0001762)	34	0.0926431
Vertebral anomaly (HP:0003468)	20	0.0544959
Limb joint contractures (HP:0003121)	18	0.0490463
Polydactyly (HP:0010442)	12	0.0326975
Hand clenching (HP:0001188)	11	0.0299728
Scoliosis (HP:0002650)	8	0.0217984
Syndactyly (HP:0001159)	7	0.0190736
Neurological/Muscular
Muscular hypotonia (HP:0001252)	36	0.0980926
Seizures (HP:0001250)	32	0.0871935
Limb hypertonia (HP:0002509)	19	0.0517711
Central hypotonia (HP:0011398)	15	0.0408719
Spina bifida (HP:0002414)	8	0.0217984
Congenital diaphragmatic hernia (HP:0000776)	6	0.0163488
Stroke (HP:0001297)	2	0.00544959
Spasticity (HP:0001257)	1	0.0027248
Genitourinary abnormalities
Hydronephrosis (HP:0000126)	41	0.111717
Undescended testis (HP:0000028)	29	0.0790191
Hypospadias (HP:0000047)	17	0.0463215
Abnormal renal morphology (HP:0012210)	11	0.0299728
Ambiguous genitalia (HP:0000062)	9	0.0245232
Renal agenesis (HP:0000104)	5	0.013624
Renal tubular dysfunction (HP:0000124)	2	0.00544959
Brain malformations/abnormal imaging
Other Abnormality of brain morphology (HP:0012443)	42	0.114441
Agenesis of the corpus callosum (HP:0001274)	19	0.0517711
Hydrocephalus (HP:0000238)	16	0.0435967
Holoprosencephaly (HP:0001360)	4	0.0108992
Periventricular leukomalacia (HP:0006970)	3	0.00817439
Lissencephaly (HP:0001339)	2	0.00544959
Aplasia/Hypoplasia of the corpus callosum (HP:0007370)	2	0.00544959
Brain atrophy (HP:0012444)	2	0.00544959
Abnormalities of basal ganglia (HP:0002134)	1	0.0027248
Cortical dysplasia (HP:0002539)	1	0.0027248
Heterotopia (HP:0002282)	1	0.0027248
Gastrointestinal
Anal atresia (HP:0002023)	14	0.0381471
Tracheoesophageal fistula (HP:0002575)	14	0.0381471
Omphalocele (HP:0001539)	8	0.0217984
Episodic vomiting (HP:0002572)	5	0.013624
Elevated hepatic transaminases (HP:0002910)	5	0.013624
Pyloric stenosis (HP:0002021)	2	0.00544959
Delayed gastric emptying (HP:0002578)	2	0.00544959
Aganglionic megacolon [Hirschsprung disease] (HP:0002251)	2	0.00544959
Chronic diarrhea (HP:0002028)	1	0.0027248
Hematologic/Immunologic
Anemia (HP:0001903)	25	0.0681199
Other abnormality of blood and blood-forming tissues (HP:0001871)	14	0.0381471
Congenital neutropenia (HP:0005549)	1	0.0027248
Pancytopenia (HP:0001876)	1	0.0027248
Immunodeficiency (HP:0002721)	1	0.0027248
Metabolic
Neonatal hypoglycemia (HP:0001998)	22	0.0599455
Organic aciduria (HP:0001992)	3	0.00817439
Congenital lactic acidosis (HP:0004902)	3	0.00817439
Abnormal levels of creatine kinase in blood (HP:0040081)	2	0.00544959
Abnormal CSF lactate level (HP:0030085)	1	0.0027248
Decreased plasma carnitine (HP:0003234)	1	0.0027248
Skin/Hair
Abnormal skin pigmentation (HP:0001000)	12	0.0326975
Abnormal nails (HP:0001597)	8	0.0217984
Hirsutism (HP:0001007)	6	0.0163488
Abnormal blistering of skin (HP:0008066)	5	0.013624
Endocrine
Hypothyroidism (HP:0000821)	7	0.0190736
